# Anorexia Nervosa Register-based Severity Trajectories: Polygenic and Comorbid Associations

**DOI:** 10.64898/2026.09.28.26364163

**Authors:** Mohamed Abdulkadir, Janne Tidselbak Larsen, Zi-Ping Zhang, Katherine L. Musliner, Loa Clausen, Cynthia M. Bulik, Liselotte Vogdrup Petersen, Zeynep Yilmaz

## Abstract

**Importance:** Anorexia nervosa (AN) is a severe psychiatric disorder with heterogeneous outcomes and elevated mortality. Characterizing severity trajectories may improve early risk stratification and targeted intervention.

**Objective:** To identify AN severity trajectories using a register-based severity index (AN-RSI) and examine their associations with polygenic scores (PGS), preceding (prior to AN diagnosis) as well as subsequent (beyond 5 years post AN diagnosis) psychiatric and somatic disorders.

**Design:** Population-based cohort study.

**Setting:** Nationwide study in Denmark.

**Participants:** Individuals born between 1963 and 2007 with diagnosed AN (N = 9534 individuals). Genetic data were available in a subsample (N = 5126).

**Exposures:** Forty-one PGS indexing traits relevant to AN, and psychiatric and somatic disorders prior to AN diagnosis.

**Main Outcomes and Measures:** AN-RSI trajectories, psychiatric, and somatic disorders beyond 5 years post AN diagnosis.

**Results:** Three trajectories were identified: “low and stable” (32.6%), “medium and stable” (53.5%), and “high increasing” (14.0%). The “low and stable” group was used as the comparison group for all analyses. Each 1 standard deviation (SD) increase in AN PGS corresponded with 13% greater odds of following the “high increasing” trajectory. Increases in BMI and attention-deficit hyperactivity disorder (ADHD) PGS corresponded with 15% and 14% lower odds of following the “high increasing” trajectory, respectively. No preceding psychiatric or somatic disorders were significantly associated with trajectory membership. In contrast, subsequent psychiatric and somatic disorders were more likely in individuals following the “high increasing” trajectory with odds ratios ranging between 1.7 (ADHD) and 3.7 (psychoactive substance dependence) for psychiatric disorders and between 1.6 (poor fetal growth of child) and 4 (microcytic anemia) for somatic disorders.

**Conclusions and Relevance:** Our findings demonstrate that individuals with AN follow distinct severity trajectories that are associated with differences in polygenic risk and post-diagnostic morbidity patterns but not with pre-diagnosis psychiatric or somatic morbidity. As the field progresses, incorporating PGS into comprehensive assessments at first presentation may aid in early identification, personalized intervention, and resource allocation for individuals at higher risk of developing a severe illness trajectory.

**Key points:** *Question:* Do patients with anorexia nervosa follow distinct severity trajectories that are associated with specific genetic and morbidity risks?

*Findings:* In this register-based study we identified three severity trajectories of anorexia nervosa. Those who followed the most severe illness trajectory had greater genetic liability to lower body weight and anorexia nervosa and were at greater risk for developing subsequent psychiatric and somatic disorders.

*Meaning:* Illness severity trajectories in anorexia nervosa marked by genetic risk may assist in early identification and intervention for those at greatest risk of severe illness.
