## Supplementary tables S1-S8 for "Anorexia Nervosa Register-based Severity Trajectories: Polygenic and Comorbid Associations"

### Sheet: Table_S1
PGS trait label	Internal trait code	GWAS pubmed ID	Category
BMI	phen15	30124842	Anthropometric
Weight	GA3436	31427789	Anthropometric
Fat mass	GA3442	31427789	Anthropometric
Fat-free mass	GA3443	31427789	Anthropometric
Body fat percentage	GA3441	31427789	Anthropometric
Waist-hip ratio	phen16	30124842	Anthropometric
Hip circumference (female, adjusted for BMI)	GA165	25673412	Anthropometric
Height	GA3187	31427789	Anthropometric
Depression (weight change during worst episode of depression)	GA3784	31427789	Anthropometric
Overweight and obesity	GA3687	31427789	Anthropometric
Birth length	GA93	25281659	Anthropometric
Heel bone mineral density	GA4175	30048462	Anthropometric
Birth weight	GCST005146	27680694	Anthropometric
Overall phsyical activity time	GCST006912	30531941	Behavioural
Educational attainment	GA3409	31427789	Education
Cognitive performance	GCST006572	30038396	Education
Diabetes mellitus, diabetic nephropathy	GCST005881	29703844	Metabolic
Type 2 diabetes mellitus	GA3686	31427789	Metabolic
Urinary albumin to creatinine ratio	GCST009640	31630189	Metabolic
Low density lipoprotein cholesterol measurement	GCST004233	28334899	Metabolic
Urine sodium excretion	phen73	31409800	Metabolic
Disorders of lipoprotein metabolism and other lipidemias	GA3688	31427789	Metabolic
Insulin sensitivity index	GA65	27416945	Metabolic
Potassium measurement	GCST008648	31409800	Metabolic
High density lipoprotein cholesterol measurement	GCST004232	28334899	Metabolic
Hemoglobin A1c	GA3943	28898252	Metabolic
Urate measurement	GCST008972	31578528	Metabolic
High cholesterol	GA3608	31427789	Metabolic
Multisite chronic pain	GCST008512	31194737	Pain
Attention deficit hyperactivity disorder	metaPRS_ADHD	37543680	Psychiatric
Anorexia nervosa	prs_ldpred2_Ano	31308545	Psychiatric
Obsessive-compulsive disorder	phen10	28761083	Psychiatric
Bipolar disorder	metaPRS_BP	37543680	Psychiatric
Schizophrenia	metaPRS_SCZ	37543680	Psychiatric
Cannabis use disorder	phen66	33096046	Psychiatric
AUDIT-P	phen39	30336701	Psychiatric
Autism spectrum disorder	metaPRS_ASD	37543680	Psychiatric
Major depressive disorder	metaPRS_MDD	37543680	Psychiatric
Anxiety/tension	GCST007710	30867560	Psychiatric
Neuroticism	GA3417	31427789	Psychiatric
Age at menarche	GA3339	31427789	Puberty
Table S1: Overview of selected polygenic scores (PGS).

### Sheet: Table_S2
K	Akaike Information Criteria (AIC)	Bayesian Information Criteria (BIC)	Entropic Information Criteria (EIC)	Log likelihood	Smallest class ( N)	Smallest class %
1	312521	312574	NA	-156255	NA	NA
2	214365	214452	0.96	-107172	2292	24.04
3	189522	189645	0.95	-94747.1	1331	13.96
4	174892	175050	0.95	-87428.1	589	6.18
5	170361	170554	0.92	-85158.3	275	2.88
Table S2: Model fit statistics for the latent class growth analyses by number of estimated classes (K).

### Sheet: Table_S3
Class assignment	N	% of total N of 5152	% female	Age of diagnosis (mean)	Median register-based severity index	interquartile range register-based severity index
Low and stable	1880	36.7	92.71	17.41	0	1
Medium and stable	2507	48.9	92.46	17.15	4	4
High and increasing	739	14.4	94.18	16.46	15	9
Table S3: Descriptives of the genetic subsample. Descriptives are shown only for the fifth year of illness.

### Sheet: Table_S4
Assigned class	Internal trait code	GWAS pubmed ID	PGS trait label	Category	Odds ratio	95% confidence interval lower	95% confidence interval upper	Standard error	Z	P	Q
High increasing	phen15	30124842	BMI	Anthropometric	0.85	0.76	0.94	0.05	-3.19	0.001	0.029
High increasing	GA3436	31427789	Weight	Anthropometric	0.65	0.51	0.84	0.13	-3.29	0.001	0.029
Medium and stable	GA3409	31427789	Educational attainment	Education	1.38	1.14	1.67	0.1	3.26	0.001	0.029
High increasing	metaPRS_ADHD	37543680	Attention deficit hyperactivity disorder	Psychiatric	0.86	0.79	0.94	0.05	-3.28	0.001	0.029
High increasing	GA3442	31427789	Fat mass	Anthropometric	0.73	0.59	0.9	0.11	-2.97	0.003	0.047
Medium and stable	GCST006572	30038396	Cognitive performance	Education	1.1	1.03	1.17	0.03	2.93	0.003	0.047
High increasing	GA3443	31427789	Fat-free mass	Anthropometric	0.68	0.52	0.89	0.14	-2.8	0.005	0.048
Medium and stable	GCST005881	29703844	Diabetes mellitus, diabetic nephropathy	Metabolic	1.09	1.03	1.16	0.03	2.85	0.004	0.048
High increasing	prs_ldpred2_Ano	31308545	Anorexia nervosa	Psychiatric	1.13	1.04	1.24	0.04	2.79	0.005	0.048
High increasing	GA3441	31427789	Body fat percentage	Anthropometric	0.82	0.72	0.95	0.07	-2.7	0.007	0.057
High increasing	GA3409	31427789	Educational attainment	Education	1.42	1.08	1.86	0.14	2.51	0.012	0.089
Medium and stable	GCST008512	31194737	Multisite chronic pain	Pain	0.93	0.87	0.99	0.03	-2.36	0.018	0.116
High increasing	GCST006572	30038396	Cognitive performance	Education	1.11	1.02	1.21	0.04	2.36	0.018	0.116
High increasing	GCST005881	29703844	Diabetes mellitus, diabetic nephropathy	Metabolic	1.11	1.01	1.21	0.04	2.29	0.022	0.128
High increasing	GCST008512	31194737	Multisite chronic pain	Pain	0.91	0.83	0.99	0.04	-2.24	0.025	0.137
Medium and stable	metaPRS_ASD	37543680	Autism spectrum disorder	Psychiatric	1.06	1	1.12	0.03	1.81	0.071	0.361
Medium and stable	GA3417	31427789	Neuroticism	Psychiatric	0.93	0.87	1.01	0.04	-1.78	0.075	0.361
Medium and stable	GA3339	31427789	Age at menarche	Puberty	0.89	0.78	1.02	0.07	-1.73	0.084	0.384
Medium and stable	GA4175	30048462	Heel bone mineral density	Anthropometric	0.95	0.9	1.01	0.03	-1.6	0.109	0.471
Medium and stable	metaPRS_ADHD	37543680	Attention deficit hyperactivity disorder	Psychiatric	0.96	0.9	1.02	0.03	-1.44	0.149	0.611
High increasing	phen16	30124842	Waist-hip ratio	Anthropometric	0.94	0.86	1.03	0.05	-1.3	0.195	0.623
High increasing	GA165	25673412	Hip circumference (female, adjusted for BMI)	Anthropometric	1.07	0.97	1.18	0.05	1.33	0.183	0.623
High increasing	metaPRS_BP	37543680	Bipolar disorder	Psychiatric	1.06	0.96	1.16	0.05	1.15	0.251	0.623
Medium and stable	GA165	25673412	Hip circumference (female, adjusted for BMI)	Anthropometric	1.05	0.98	1.12	0.04	1.28	0.2	0.623
Medium and stable	GA3687	31427789	Overweight and obesity	Anthropometric	0.96	0.9	1.02	0.03	-1.39	0.165	0.623
Medium and stable	GCST005146	27680694	Birth weight	Anthropometric	1.05	0.98	1.12	0.03	1.37	0.171	0.623
Medium and stable	GA3686	31427789	Type 2 diabetes mellitus	Metabolic	0.96	0.88	1.03	0.04	-1.16	0.245	0.623
Medium and stable	GA3688	31427789	Disorders of lipoprotein metabolism and other lipidemias	Metabolic	0.96	0.9	1.02	0.03	-1.21	0.226	0.623
High increasing	GA3686	31427789	Type 2 diabetes mellitus	Metabolic	0.93	0.84	1.04	0.06	-1.22	0.223	0.623
High increasing	GCST009640	31630189	Urinary albumin to creatinine ratio	Metabolic	1.06	0.97	1.16	0.04	1.34	0.181	0.623
Medium and stable	metaPRS_BP	37543680	Bipolar disorder	Psychiatric	1.04	0.97	1.11	0.03	1.16	0.245	0.623
High increasing	phen10	28761083	Obsessive-compulsive disorder	Psychiatric	0.95	0.87	1.04	0.05	-1.16	0.248	0.623
High increasing	GA3339	31427789	Age at menarche	Puberty	0.89	0.74	1.07	0.09	-1.22	0.221	0.623
Medium and stable	prs_ldpred2_Ano	31308545	Anorexia nervosa	Psychiatric	1.03	0.97	1.1	0.03	1.09	0.274	0.641
Medium and stable	GCST004233	28334899	Low density lipoprotein cholesterol measurement	Metabolic	0.97	0.91	1.03	0.03	-1.1	0.271	0.641
High increasing	GA3187	31427789	Height	Anthropometric	0.81	0.55	1.2	0.2	-1.05	0.296	0.649
High increasing	GA3784	31427789	Depression (weight change during worst episode of depression)	Anthropometric	0.95	0.87	1.04	0.05	-1.06	0.29	0.649
High increasing	GCST006912	30531941	Overall phsyical activity time	Behavioural	1.04	0.96	1.13	0.04	0.91	0.364	0.649
High increasing	metaPRS_SCZ	37543680	Schizophrenia	Psychiatric	1.05	0.95	1.15	0.05	0.93	0.352	0.649
Medium and stable	phen15	30124842	BMI	Anthropometric	0.97	0.9	1.04	0.04	-0.94	0.348	0.649
Medium and stable	GA3441	31427789	Body fat percentage	Anthropometric	0.95	0.86	1.05	0.05	-0.93	0.35	0.649
Medium and stable	GA3187	31427789	Height	Anthropometric	1.14	0.87	1.5	0.14	0.93	0.352	0.649
Medium and stable	GA3608	31427789	High cholesterol	Metabolic	0.96	0.9	1.03	0.04	-1.01	0.312	0.649
High increasing	phen39	30336701	AUDIT-P	Psychiatric	1.04	0.96	1.14	0.04	0.94	0.345	0.649
Medium and stable	phen66	33096046	Cannabis use disorder	Psychiatric	1.04	0.96	1.12	0.04	0.93	0.353	0.649
High increasing	phen66	33096046	Cannabis use disorder	Psychiatric	0.95	0.86	1.06	0.05	-0.92	0.358	0.649
Medium and stable	phen16	30124842	Waist-hip ratio	Anthropometric	0.97	0.91	1.04	0.03	-0.82	0.411	0.706
Medium and stable	GCST008972	31578528	Urate measurement	Metabolic	0.97	0.91	1.04	0.03	-0.82	0.413	0.706
High increasing	GCST004233	28334899	Low density lipoprotein cholesterol measurement	Metabolic	1.04	0.95	1.13	0.04	0.79	0.431	0.721
High increasing	metaPRS_ASD	37543680	Autism spectrum disorder	Psychiatric	1.03	0.95	1.13	0.04	0.73	0.468	0.767
High increasing	GA3687	31427789	Overweight and obesity	Anthropometric	0.97	0.89	1.06	0.05	-0.68	0.499	0.787
Medium and stable	metaPRS_SCZ	37543680	Schizophrenia	Psychiatric	1.02	0.96	1.1	0.03	0.68	0.499	0.787
High increasing	GA93	25281659	Birth length	Anthropometric	0.97	0.88	1.07	0.05	-0.62	0.538	0.802
High increasing	GCST007710	30867560	Anxiety/tension	Psychiatric	1.03	0.94	1.12	0.04	0.62	0.533	0.802
High increasing	metaPRS_MDD	37543680	Major depressive disorder	Psychiatric	0.97	0.89	1.06	0.04	-0.62	0.534	0.802
High increasing	GA4175	30048462	Heel bone mineral density	Anthropometric	0.97	0.89	1.06	0.04	-0.6	0.551	0.807
High increasing	phen73	31409800	Urine sodium excretion	Metabolic	0.98	0.89	1.06	0.04	-0.56	0.572	0.817
High increasing	GA3688	31427789	Disorders of lipoprotein metabolism and other lipidemias	Metabolic	0.98	0.89	1.07	0.05	-0.53	0.598	0.817
Medium and stable	GCST007710	30867560	Anxiety/tension	Psychiatric	0.98	0.93	1.04	0.03	-0.55	0.585	0.817
Medium and stable	GA3442	31427789	Fat mass	Anthropometric	0.96	0.83	1.11	0.08	-0.54	0.59	0.817
Medium and stable	metaPRS_MDD	37543680	Major depressive disorder	Psychiatric	0.98	0.93	1.05	0.03	-0.5	0.615	0.827
High increasing	GA65	27416945	Insulin sensitivity index	Metabolic	0.98	0.9	1.07	0.04	-0.41	0.684	0.855
High increasing	GCST008648	31409800	Potassium measurement	Metabolic	0.98	0.9	1.07	0.04	-0.41	0.68	0.855
Medium and stable	phen10	28761083	Obsessive-compulsive disorder	Psychiatric	1.01	0.95	1.08	0.03	0.44	0.659	0.855
Medium and stable	GCST004232	28334899	High density lipoprotein cholesterol measurement	Metabolic	0.99	0.93	1.05	0.03	-0.4	0.69	0.855
Medium and stable	GCST008648	31409800	Potassium measurement	Metabolic	1.01	0.95	1.07	0.03	0.4	0.69	0.855
Medium and stable	GCST009640	31630189	Urinary albumin to creatinine ratio	Metabolic	1.01	0.95	1.08	0.03	0.39	0.699	0.855
Medium and stable	GA3943	28898252	Hemoglobin A1c	Metabolic	1.01	0.95	1.08	0.03	0.35	0.729	0.879
Medium and stable	GA3436	31427789	Weight	Anthropometric	0.97	0.81	1.17	0.09	-0.29	0.77	0.901
Medium and stable	phen73	31409800	Urine sodium excretion	Metabolic	1.01	0.95	1.07	0.03	0.29	0.769	0.901
Medium and stable	GA3784	31427789	Depression (weight change during worst episode of depression)	Anthropometric	0.99	0.93	1.06	0.03	-0.27	0.791	0.913
High increasing	GCST004232	28334899	High density lipoprotein cholesterol measurement	Metabolic	0.99	0.91	1.08	0.04	-0.23	0.819	0.914
Medium and stable	GA93	25281659	Birth length	Anthropometric	1.01	0.94	1.08	0.04	0.22	0.825	0.914
Medium and stable	GA65	27416945	Insulin sensitivity index	Metabolic	0.99	0.93	1.06	0.03	-0.23	0.818	0.914
Medium and stable	GCST006912	30531941	Overall phsyical activity time	Behavioural	1.01	0.95	1.07	0.03	0.21	0.836	0.914
Medium and stable	GA3443	31427789	Fat-free mass	Anthropometric	1.02	0.84	1.23	0.1	0.16	0.872	0.94
High increasing	GCST005146	27680694	Birth weight	Anthropometric	1	0.91	1.1	0.05	-0.03	0.977	0.998
High increasing	GA3943	28898252	Hemoglobin A1c	Metabolic	1	0.92	1.09	0.05	0.02	0.985	0.998
High increasing	GCST008972	31578528	Urate measurement	Metabolic	1	0.91	1.09	0.05	0	0.997	0.998
High increasing	GA3608	31427789	High cholesterol	Metabolic	1	0.91	1.1	0.05	0	0.998	0.998
Medium and stable	phen39	30336701	AUDIT-P	Psychiatric	1	0.94	1.06	0.03	-0.06	0.948	0.998
High increasing	GA3417	31427789	Neuroticism	Psychiatric	1	0.9	1.11	0.05	0.01	0.989	0.998
Table S4: Results from the polygenic score analyses for the anorexia nervosa register-based severity index. The "low and stable" category was used the reference group.

### Sheet: Table_S5
Assigned class	PhecodeX label	PhecodeX category	Relative risk ratio	95% confidence interval lower	95% confidence interval upper	Standard error	Z	P	Q
High increasing	Alcohol use disorders	Mental	2.42	1.32	4.46	0.31	2.84	0.005	0.121
High increasing	Major depressive disorder	Mental	1.64	1.15	2.33	0.18	2.76	0.006	0.121
High increasing	Asthma	Respiratory	1.75	1.13	2.7	0.22	2.52	0.012	0.167
High increasing	Personality disorders	Mental	1.74	1.08	2.8	0.24	2.27	0.023	0.242
Medium stable	Asthma	Respiratory	1.41	1.01	1.97	0.17	2	0.045	0.379
Medium stable	Personality disorders	Mental	1.41	0.99	2.01	0.18	1.9	0.057	0.399
Medium stable	Hypertrophy of tonsils and adenoids	Respiratory	0.68	0.44	1.04	0.22	-1.77	0.077	0.432
Medium stable	Alcohol use disorders	Mental	1.54	0.95	2.5	0.25	1.74	0.082	0.432
High increasing	Labor and delivery	Pregnancy	0.69	0.45	1.08	0.23	-1.61	0.107	0.485
High increasing	Supervision of pregnancy	Pregnancy	0.73	0.49	1.09	0.2	-1.52	0.129	0.485
Medium stable	Supervision of pregnancy	Pregnancy	1.2	0.95	1.53	0.12	1.51	0.13	0.485
High increasing	Autoimmune disease	Blood/Immune	1.42	0.89	2.25	0.24	1.48	0.139	0.485
High increasing	Constipation	Gastrointestinal	1.49	0.85	2.62	0.29	1.38	0.167	0.517
Medium stable	Major depressive disorder	Mental	1.2	0.92	1.55	0.13	1.36	0.172	0.517
Medium stable	Sprains and strains of wrist and hand	Muscloskeletal	0.82	0.61	1.11	0.15	-1.27	0.205	0.573
Medium stable	Sprains and strains of knee and leg	Muscloskeletal	0.81	0.58	1.14	0.17	-1.21	0.226	0.592
High increasing	Viral infections	Infections	0.73	0.41	1.31	0.3	-1.06	0.291	0.718
Medium stable	Fracture of hand or wrist	Muscloskeletal	0.87	0.65	1.15	0.15	-0.99	0.323	0.754
Medium stable	Obsessive-compulsive disorder	Mental	0.8	0.5	1.29	0.24	-0.92	0.357	0.789
Medium stable	Sprains and strains of ankle and foot	Muscloskeletal	0.9	0.72	1.13	0.11	-0.88	0.378	0.794
High increasing	Reaction to severe stress, and adjustment disorders	Mental	1.17	0.78	1.75	0.21	0.76	0.447	0.876
Medium stable	Reaction to severe stress, and adjustment disorders	Mental	1.11	0.84	1.47	0.14	0.74	0.459	0.876
High increasing	Fracture of hand or wrist	Muscloskeletal	0.87	0.57	1.34	0.22	-0.62	0.534	0.927
High increasing	Maternal postpartum care and examination	Pregnancy	0.86	0.52	1.41	0.26	-0.6	0.547	0.927
Medium stable	Maternal postpartum care and examination	Pregnancy	1.09	0.81	1.48	0.16	0.57	0.567	0.927
Medium stable	Chronic tonsillitis and adenoiditis	Respiratory	1.1	0.77	1.58	0.18	0.54	0.592	0.927
High increasing	Hypertrophy of tonsils and adenoids	Respiratory	1.14	0.67	1.95	0.27	0.48	0.628	0.927
Medium stable	Abdominal pain	Gastrointestinal	1.07	0.81	1.4	0.14	0.47	0.641	0.927
Medium stable	Labor and delivery	Pregnancy	1.06	0.82	1.38	0.13	0.44	0.659	0.927
Medium stable	Fracture of lower limb	Muscloskeletal	0.92	0.64	1.33	0.19	-0.44	0.662	0.927
High increasing	Obsessive-compulsive disorder	Mental	1.14	0.61	2.13	0.32	0.4	0.687	0.931
High increasing	Sprains and strains of ankle and foot	Muscloskeletal	0.94	0.68	1.3	0.17	-0.37	0.711	0.931
Medium stable	Constipation	Gastrointestinal	0.93	0.6	1.45	0.23	-0.32	0.748	0.931
Medium stable	Fracture of upper limb	Muscloskeletal	0.96	0.76	1.22	0.12	-0.31	0.758	0.931
High increasing	Sprains and strains of wrist and hand	Muscloskeletal	1.06	0.7	1.61	0.21	0.27	0.789	0.931
High increasing	Fracture of upper limb	Muscloskeletal	1.03	0.74	1.45	0.17	0.2	0.843	0.931
High increasing	Abdominal pain	Gastrointestinal	1.04	0.69	1.56	0.21	0.18	0.856	0.931
Medium stable	Viral infections	Infections	1.02	0.72	1.45	0.18	0.13	0.896	0.931
High increasing	Chronic tonsillitis and adenoiditis	Respiratory	1.03	0.61	1.75	0.27	0.12	0.902	0.931
High increasing	Sprains and strains of knee and leg	Muscloskeletal	1.03	0.64	1.67	0.25	0.12	0.905	0.931
Medium stable	Autoimmune disease	Blood/Immune	0.98	0.69	1.4	0.18	-0.1	0.922	0.931
High increasing	Fracture of lower limb	Muscloskeletal	0.98	0.58	1.66	0.27	-0.09	0.931	0.931
Table S5: Results from the association analyses with prior (to first anorexia nervosa diagnosis) phecodes as exposure and the anorexia nervosa register-based severity index trajectories as outcome in females. The "low and stable" trajectory was used as the reference group.

### Sheet: Table_S6
Assigned class	PhecodeX label	PhecodeX category	Relative risk ratio	95% confidence interval lower	95% confidence interval upper	Standard error	Z	P	Q
High increasing	Alcohol use disorders	Mental	2.17	1.21	3.91	0.3	2.59	0.01	0.192
High increasing	Major depressive disorder	Mental	1.6	1.14	2.25	0.17	2.71	0.007	0.192
Medium stable	Acute upper respiratory infection	Respiratory	1.57	1.05	2.37	0.21	2.17	0.03	0.297
High increasing	Asthma	Respiratory	1.61	1.07	2.44	0.21	2.27	0.023	0.297
High increasing	Personality disorders	Mental	1.63	1.02	2.61	0.24	2.03	0.042	0.338
Medium stable	Asthma	Respiratory	1.35	0.98	1.85	0.16	1.85	0.064	0.367
Medium stable	Personality disorders	Mental	1.39	0.98	1.97	0.18	1.86	0.063	0.367
Medium stable	Alcohol use disorders	Mental	1.48	0.93	2.34	0.24	1.66	0.098	0.434
Medium stable	Hypertrophy of tonsils and adenoids	Respiratory	0.7	0.46	1.05	0.21	-1.71	0.087	0.434
High increasing	Constipation	Gastrointestinal	1.51	0.87	2.61	0.28	1.45	0.146	0.556
Medium stable	Major depressive disorder	Mental	1.19	0.93	1.54	0.13	1.38	0.167	0.556
Medium stable	Sprains and strains of wrist and hand	Muscloskeletal	0.81	0.6	1.09	0.15	-1.4	0.162	0.556
Medium stable	Fracture of hand or wrist	Muscloskeletal	0.83	0.63	1.1	0.14	-1.28	0.199	0.59
High increasing	Viral infections	Infections	0.69	0.39	1.23	0.3	-1.26	0.207	0.59
High increasing	Obsessive-compulsive disorder	Mental	1.42	0.8	2.54	0.3	1.19	0.232	0.62
High increasing	Autoimmune disease	Blood/Immune	1.3	0.82	2.04	0.23	1.11	0.266	0.647
Medium stable	Sprains and strains of knee and leg	Muscloskeletal	0.83	0.6	1.16	0.17	-1.09	0.275	0.647
Medium stable	Fracture of lower limb	Muscloskeletal	0.85	0.6	1.2	0.18	-0.91	0.365	0.745
Medium stable	Otitis media	Sense organs	1.21	0.79	1.84	0.21	0.87	0.383	0.745
Medium stable	Reaction to severe stress, and adjustment disorders	Mental	1.13	0.86	1.49	0.14	0.86	0.391	0.745
High increasing	Reaction to severe stress, and adjustment disorders	Mental	1.19	0.8	1.76	0.2	0.86	0.391	0.745
High increasing	Fracture of lower limb	Muscloskeletal	0.82	0.49	1.37	0.26	-0.76	0.448	0.788
Medium stable	Sprains and strains of ankle and foot	Muscloskeletal	0.92	0.74	1.14	0.11	-0.75	0.453	0.788
Medium stable	Fracture of upper limb	Muscloskeletal	0.92	0.74	1.16	0.12	-0.67	0.5	0.815
High increasing	Hypertrophy of tonsils and adenoids	Respiratory	1.19	0.71	1.99	0.26	0.66	0.51	0.815
High increasing	Fracture of hand or wrist	Muscloskeletal	0.88	0.58	1.32	0.21	-0.62	0.535	0.822
Medium stable	Abdominal pain	Gastrointestinal	1.07	0.81	1.4	0.14	0.48	0.634	0.939
Medium stable	Chronic tonsillitis and adenoiditis	Respiratory	1.08	0.75	1.53	0.18	0.4	0.689	0.955
Medium stable	Obsessive-compulsive disorder	Mental	0.92	0.58	1.46	0.23	-0.34	0.737	0.955
High increasing	Sprains and strains of ankle and foot	Muscloskeletal	0.94	0.68	1.3	0.16	-0.37	0.711	0.955
Medium stable	Viral infections	Infections	1.06	0.75	1.49	0.17	0.33	0.74	0.955
High increasing	Acute upper respiratory infection	Respiratory	1.04	0.56	1.94	0.32	0.14	0.889	0.963
Medium stable	Autoimmune disease	Blood/Immune	0.98	0.7	1.38	0.17	-0.11	0.915	0.963
High increasing	Chronic tonsillitis and adenoiditis	Respiratory	1.05	0.63	1.76	0.26	0.2	0.844	0.963
Medium stable	Constipation	Gastrointestinal	1.02	0.67	1.58	0.22	0.11	0.913	0.963
High increasing	Otitis media	Sense organs	1.06	0.57	1.96	0.31	0.18	0.854	0.963
High increasing	Sprains and strains of knee and leg	Muscloskeletal	0.97	0.6	1.57	0.24	-0.13	0.899	0.963
High increasing	Sprains and strains of wrist and hand	Muscloskeletal	1.03	0.68	1.55	0.21	0.12	0.906	0.963
High increasing	Abdominal pain	Gastrointestinal	1	0.67	1.51	0.21	0.02	0.981	0.981
High increasing	Fracture of upper limb	Muscloskeletal	1.01	0.73	1.38	0.16	0.03	0.975	0.981
Table S6: Results from the association analyses with prior (to first anorexia nervosa diagnosis) phecodes as exposure and the anorexia nervosa register-based severity index trajectories as outcome in both sexes. Phecodes that are specific to only one of the sexes are removed from these analyses. The "low and stable" trajectory was used as the reference group.

### Sheet: Table_S7
Assigned class	PhecodeX label	Category	Odds ratio	95% confidence interval lower	95% confidence interval upper	Standard error	Z	P	Q	Filter Q significant
High increasing	Osteoporosis	Somatic	5.38	3.43	8.66	0.24	7.15	<0.001	<0.001	1
High increasing	Other disorders of bone	Somatic	4.67	2.63	8.62	0.3	5.12	<0.001	<0.001	1
High increasing	Hypokalemia [Hypopotassemia]	Somatic	4.53	2.75	7.68	0.26	5.79	<0.001	<0.001	1
High increasing	Microcytic anemia	Somatic	4	2.24	7.34	0.3	4.61	<0.001	<0.001	1
High increasing	Pneumonia	Somatic	3.97	2.42	6.64	0.26	5.37	<0.001	<0.001	1
High increasing	Iron deficiency	Somatic	3.84	2.21	6.86	0.29	4.68	<0.001	<0.001	1
High increasing	Alcohol abuse and dependence	Psychiatric	3.81	2.33	6.34	0.25	5.28	<0.001	<0.001	1
High increasing	Psychoactive substance abuse	Psychiatric	3.72	2.31	6.08	0.25	5.34	<0.001	<0.001	1
High increasing	Psychoactive substance dependance	Psychiatric	3.67	2.3	5.96	0.24	5.37	<0.001	<0.001	1
High increasing	Iron deficiency anemia	Somatic	3.66	2.06	6.65	0.3	4.36	<0.001	<0.001	1
High increasing	Asperger's syndrome*	Psychiatric	3.37	1.81	6.4	0.32	3.8	<0.001	0.001	1
High increasing	Borderline personality disorder	Psychiatric	3.28	2.1	5.17	0.23	5.18	<0.001	<0.001	1
High increasing	Anemia	Somatic	3.18	1.73	5.97	0.31	3.68	<0.001	0.002	1
High increasing	Schizophrenia	Psychiatric	2.79	1.72	4.55	0.25	4.14	<0.001	<0.001	1
High increasing	Fracture of lower limb	Somatic	2.79	1.72	4.55	0.25	4.14	<0.001	<0.001	1
High increasing	Amenorrhea	Somatic	2.67	1.35	5.31	0.35	2.84	0.004	0.019	1
High increasing	Alcohol use disorders	Psychiatric	2.64	1.39	5.06	0.33	2.97	0.003	0.014	1
High increasing	Sprains and strains of wrist and hand	Somatic	2.6	1.45	4.68	0.3	3.21	0.001	0.008	1
Medium stable	Osteoporosis	Somatic	2.6	1.72	4.07	0.22	4.37	<0.001	<0.001	1
High increasing	Obsessive-compulsive disorder	Psychiatric	2.27	1.58	3.26	0.19	4.43	<0.001	<0.001	1
High increasing	Bacterial infections	Somatic	2.25	1.39	3.65	0.25	3.31	0.001	0.006	1
High increasing	Personality disorders	Psychiatric	2.21	1.51	3.23	0.19	4.08	<0.001	<0.001	1
Medium stable	Alcohol use disorders	Psychiatric	2.19	1.31	3.83	0.27	2.87	0.004	0.017	1
Medium stable	Other disorders of bone	Somatic	2.15	1.27	3.83	0.28	2.73	0.006	0.024	1
High increasing	Fever	Somatic	2.12	1.09	4.1	0.34	2.23	0.025	0.071	0
High increasing	Back pain	Somatic	2.1	1.18	3.7	0.29	2.57	0.01	0.036	1
Medium stable	Hypokalemia [Hypopotassemia]	Somatic	2.05	1.29	3.37	0.24	2.95	0.003	0.014	1
High increasing	Constipation	Somatic	2.03	1.37	2.99	0.2	3.59	<0.001	0.002	1
High increasing	Disorders of muscle	Somatic	1.99	1.1	3.57	0.3	2.31	0.021	0.063	0
Medium stable	Fracture of lower limb	Somatic	1.98	1.33	3.04	0.21	3.24	0.001	0.007	1
High increasing	Fracture of hand or wrist	Somatic	1.95	1.27	2.98	0.22	3.09	0.002	0.01	1
Medium stable	Alcohol abuse and dependence	Psychiatric	1.95	1.26	3.12	0.23	2.9	0.004	0.016	1
High increasing	Mental disorders complicating pregnancy, childbirth and the puerperium	Psychiatric	1.93	1.52	2.44	0.12	5.4	<0.001	<0.001	1
Medium stable	Psychoactive substance abuse	Psychiatric	1.91	1.25	3	0.22	2.91	0.004	0.016	1
High increasing	Fracture of upper limb	Somatic	1.88	1.27	2.77	0.2	3.18	0.001	0.008	1
High increasing	Cellulitis and abscess	Somatic	1.88	1.07	3.26	0.28	2.24	0.025	0.071	0
Medium stable	Microcytic anemia	Somatic	1.87	1.11	3.31	0.28	2.25	0.024	0.071	0
Medium stable	Acute cystitis	Somatic	1.81	1.19	2.8	0.22	2.73	0.006	0.024	1
High increasing	Urinary tract infection [UTI]	Somatic	1.8	1.14	2.82	0.23	2.55	0.011	0.037	1
High increasing	Major depressive disorder	Psychiatric	1.78	1.4	2.26	0.12	4.73	<0.001	<0.001	1
High increasing	Bipolar disorder	Psychiatric	1.78	1.03	3.02	0.27	2.11	0.035	0.093	0
High increasing	Anxiety and anxiety disorders	Psychiatric	1.77	1.24	2.52	0.18	3.17	0.002	0.008	1
High increasing	Reaction to severe stress, and adjustment disorders	Psychiatric	1.76	1.31	2.36	0.15	3.78	<0.001	0.001	1
High increasing	Chest pain	Somatic	1.75	1.09	2.8	0.24	2.35	0.019	0.06	0
Medium stable	Iron deficiency	Somatic	1.75	1.06	3.02	0.27	2.11	0.035	0.093	0
High increasing	Attention-deficit hyperactivity disorders	Psychiatric	1.73	1.2	2.49	0.19	2.95	0.003	0.014	1
Medium stable	Bacterial infections	Somatic	1.71	1.16	2.57	0.2	2.65	0.008	0.029	1
High increasing	Avoidant personality disorder	Psychiatric	1.71	1.08	2.67	0.23	2.31	0.021	0.063	0
Medium stable	Psychoactive substance dependance	Psychiatric	1.7	1.11	2.66	0.22	2.37	0.018	0.057	0
High increasing	Bipolar I disorder	Psychiatric	1.69	1	2.83	0.26	1.99	0.046	0.117	0
High increasing	Acute cystitis	Somatic	1.66	0.93	2.89	0.29	1.76	0.079	0.175	0
Medium stable	Borderline personality disorder	Psychiatric	1.65	1.11	2.51	0.21	2.44	0.015	0.05	0
High increasing	Posttraumatic stress disorder	Psychiatric	1.64	1.09	2.44	0.2	2.43	0.015	0.05	0
Medium stable	Pneumonia	Somatic	1.63	1.03	2.65	0.24	2.02	0.043	0.11	0
Medium stable	Fever	Somatic	1.62	0.96	2.85	0.28	1.75	0.08	0.175	0
Medium stable	Iron deficiency anemia	Somatic	1.62	0.96	2.85	0.28	1.75	0.08	0.175	0
High increasing	Poor fetal growth and uterine size date discrepancy	Somatic	1.61	1.15	2.24	0.17	2.8	0.005	0.021	1
Medium stable	Schizophrenia	Psychiatric	1.61	1.06	2.49	0.22	2.19	0.028	0.079	0
Medium stable	Fracture of upper limb	Somatic	1.55	1.15	2.13	0.16	2.79	0.005	0.021	1
Medium stable	Anemia	Somatic	1.55	0.9	2.78	0.29	1.55	0.122	0.229	0
High increasing	Pain in limb	Somatic	1.53	0.96	2.41	0.23	1.83	0.068	0.162	0
High increasing	Hypothyroidism (not specified as secondary)	Somatic	1.49	0.96	2.3	0.22	1.81	0.071	0.166	0
Medium stable	Anxiety and anxiety disorders	Psychiatric	1.48	1.12	1.96	0.14	2.76	0.006	0.022	1
High increasing	Fracture of foot and toe	Somatic	1.48	0.94	2.28	0.22	1.73	0.083	0.181	0
High increasing	Generalized anxiety disorder	Somatic	1.48	0.83	2.57	0.29	1.35	0.176	0.312	0
Medium stable	Acute upper respiratory infection	Somatic	1.46	0.91	2.39	0.24	1.54	0.125	0.229	0
Medium stable	Cellulitis and abscess	Somatic	1.45	0.94	2.29	0.23	1.63	0.103	0.204	0
High increasing	General symptoms and other findings	Somatic	1.42	0.91	2.19	0.22	1.58	0.115	0.223	0
High increasing	Acute upper respiratory infection	Somatic	1.41	0.73	2.66	0.33	1.05	0.292	0.434	0
Medium stable	Pain in limb	Somatic	1.4	1	2.01	0.18	1.9	0.057	0.138	0
Medium stable	Generalized anxiety disorder	Somatic	1.4	0.92	2.17	0.22	1.55	0.122	0.229	0
High increasing	Sprains and strains of ankle and foot	Somatic	1.38	0.79	2.35	0.28	1.15	0.249	0.397	0
Medium stable	Gallstones [Cholelithiasis]	Somatic	1.37	0.95	2	0.19	1.66	0.096	0.204	0
Medium stable	Back pain	Somatic	1.37	0.86	2.24	0.24	1.31	0.192	0.327	0
High increasing	Pain	Somatic	1.37	0.83	2.21	0.25	1.25	0.211	0.354	0
Medium stable	Cancer (solid tumor, excluding BCC)	Somatic	1.36	0.98	1.93	0.17	1.8	0.072	0.168	0
Medium stable	Obsessive-compulsive disorder	Psychiatric	1.35	1	1.85	0.16	1.91	0.057	0.138	0
High increasing	Intervertebral disc disorder	Somatic	1.35	0.76	2.32	0.28	1.06	0.291	0.434	0
High increasing	Derangement of meniscus	Somatic	1.35	0.71	2.47	0.32	0.94	0.346	0.506	0
Medium stable	Major depressive disorder	Psychiatric	1.34	1.11	1.62	0.1	3.02	0.003	0.013	1
High increasing	Asthma	Somatic	1.34	0.84	2.09	0.23	1.26	0.208	0.352	0
High increasing	Abdominal pain	Somatic	1.31	1.05	1.64	0.11	2.38	0.017	0.056	0
Medium stable	Posttraumatic stress disorder	Psychiatric	1.3	0.95	1.79	0.16	1.63	0.103	0.204	0
Medium stable	Fracture of hand or wrist	Somatic	1.27	0.9	1.82	0.18	1.34	0.18	0.317	0
Medium stable	Fracture of foot and toe	Somatic	1.26	0.9	1.78	0.17	1.31	0.189	0.326	0
Medium stable	Constipation	Somatic	1.24	0.9	1.73	0.17	1.32	0.188	0.326	0
Medium stable	Sprains and strains of wrist and hand	Somatic	1.24	0.74	2.13	0.27	0.8	0.426	0.588	0
Medium stable	Chronic pain	Somatic	1.23	0.95	1.61	0.14	1.54	0.124	0.229	0
Medium stable	Disorders of muscle	Somatic	1.23	0.76	2.04	0.25	0.82	0.412	0.574	0
Medium stable	Mental disorders complicating pregnancy, childbirth and the puerperium	Psychiatric	1.22	1	1.48	0.1	1.97	0.049	0.121	0
Medium stable	Reaction to severe stress, and adjustment disorders	Psychiatric	1.22	0.96	1.55	0.12	1.65	0.099	0.204	0
Medium stable	Hypothyroidism (not specified as secondary)	Somatic	1.21	0.86	1.7	0.17	1.08	0.28	0.432	0
Medium stable	Known or suspected fetal abnormality affecting management of mother	Somatic	1.2	0.88	1.64	0.16	1.13	0.258	0.405	0
High increasing	Viral infections	Somatic	1.2	0.8	1.76	0.2	0.9	0.371	0.538	0
Medium stable	Dyspnea [Shortness of breath]	Somatic	1.2	0.8	1.8	0.21	0.87	0.386	0.55	0
Medium stable	Personality disorders	Psychiatric	1.19	0.86	1.67	0.17	1.06	0.288	0.434	0
Medium stable	Asperger's syndrome*	Psychiatric	1.19	0.66	2.22	0.31	0.57	0.57	0.746	0
Medium stable	Chest pain	Somatic	1.18	0.81	1.75	0.2	0.85	0.396	0.56	0
High increasing	Corpus luteum cyst or hematoma	Somatic	1.18	0.71	1.89	0.25	0.66	0.509	0.686	0
High increasing	Dyspnea [Shortness of breath]	Somatic	1.18	0.66	2.02	0.28	0.57	0.566	0.746	0
High increasing	Melanocytic nevi*	Somatic	1.18	0.63	2.12	0.31	0.53	0.599	0.772	0
Medium stable	Amenorrhea	Somatic	1.18	0.64	2.24	0.32	0.52	0.606	0.776	0
High increasing	Chronic pain	Somatic	1.17	0.8	1.68	0.19	0.82	0.41	0.574	0
High increasing	Infections of genitourinary tract in pregnancy	Somatic	1.13	0.68	1.83	0.25	0.49	0.627	0.792	0
High increasing	Irregular menstrual cycle	Somatic	1.13	0.67	1.84	0.26	0.47	0.64	0.792	0
Medium stable	Urinary tract infection [UTI]	Somatic	1.12	0.77	1.64	0.19	0.58	0.563	0.746	0
High increasing	Pain in joint	Somatic	1.12	0.65	1.87	0.27	0.43	0.666	0.807	0
Medium stable	Avoidant personality disorder	Psychiatric	1.11	0.77	1.62	0.19	0.54	0.589	0.765	0
Medium stable	Sprains and strains of ankle and foot	Somatic	1.11	0.73	1.7	0.21	0.47	0.642	0.792	0
High increasing	Carpal tunnel syndrome	Somatic	1.11	0.62	1.93	0.29	0.37	0.709	0.839	0
Medium stable	Bipolar disorder	Psychiatric	1.09	0.7	1.72	0.23	0.38	0.705	0.839	0
Medium stable	Attention-deficit hyperactivity disorders	Psychiatric	1.08	0.8	1.46	0.15	0.48	0.631	0.792	0
Medium stable	Vomiting	Somatic	1.08	0.76	1.54	0.18	0.43	0.666	0.807	0
Medium stable	Intervertebral disc disorder	Somatic	1.08	0.7	1.67	0.22	0.34	0.737	0.86	0
Medium stable	Derangement of meniscus	Somatic	1.07	0.67	1.75	0.24	0.28	0.779	0.869	0
High increasing	Maternal care for abnormality of pelvic organs	Somatic	1.07	0.65	1.7	0.24	0.27	0.786	0.871	0
High increasing	Missed abortion	Somatic	1.06	0.75	1.47	0.17	0.33	0.743	0.86	0
Medium stable	Carpal tunnel syndrome	Somatic	1.06	0.71	1.62	0.21	0.3	0.766	0.869	0
Medium stable	Viral infections	Somatic	1.03	0.77	1.39	0.15	0.21	0.83	0.91	0
Medium stable	Poor fetal growth and uterine size date discrepancy	Somatic	1.03	0.78	1.35	0.14	0.19	0.847	0.921	0
High increasing	Autoimmune disease	Somatic	1.03	0.71	1.46	0.18	0.14	0.886	0.945	0
Medium stable	Excessive menstruation	Somatic	1.02	0.77	1.35	0.14	0.12	0.901	0.95	0
Medium stable	Melanocytic nevi*	Somatic	1.02	0.65	1.62	0.23	0.1	0.919	0.952	0
High increasing	Dysplasia of cervix	Somatic	1.02	0.65	1.56	0.22	0.09	0.925	0.952	0
Medium stable	Irregular menstrual cycle	Somatic	1.02	0.7	1.48	0.19	0.09	0.931	0.953	0
Medium stable	Abdominal pain	Somatic	1	0.85	1.19	0.09	0.05	0.96	0.968	0
Medium stable	Pain	Somatic	0.99	0.68	1.46	0.2	-0.05	0.963	0.968	0
High increasing	Cancer (solid tumor, excluding BCC)	Somatic	0.99	0.59	1.62	0.26	-0.03	0.978	0.978	0
Medium stable	Infections of genitourinary tract in pregnancy	Somatic	0.98	0.68	1.41	0.19	-0.14	0.893	0.947	0
Medium stable	Abnormal products of conception	Somatic	0.98	0.71	1.37	0.17	-0.11	0.914	0.952	0
High increasing	Gallstones [Cholelithiasis]	Somatic	0.98	0.55	1.68	0.28	-0.06	0.949	0.966	0
Medium stable	Female infertility	Somatic	0.97	0.79	1.2	0.11	-0.28	0.779	0.869	0
Medium stable	Asthma	Somatic	0.97	0.68	1.39	0.18	-0.15	0.877	0.942	0
Medium stable	Sprains and strains of knee and leg	Somatic	0.97	0.66	1.43	0.2	-0.16	0.871	0.942	0
High increasing	Sprains and strains of knee and leg	Somatic	0.97	0.55	1.64	0.28	-0.11	0.909	0.952	0
Medium stable	Autoimmune disease	Somatic	0.96	0.74	1.25	0.13	-0.32	0.752	0.86	0
Medium stable	Hyperemesis gravidarum	Somatic	0.96	0.67	1.39	0.19	-0.21	0.831	0.91	0
Medium stable	Missed abortion	Somatic	0.95	0.75	1.22	0.12	-0.38	0.708	0.839	0
Medium stable	General symptoms and other findings	Somatic	0.95	0.67	1.35	0.18	-0.29	0.771	0.869	0
Medium stable	Maternal care for abnormality of pelvic organs	Somatic	0.94	0.66	1.34	0.18	-0.37	0.714	0.84	0
Medium stable	Disorder of patella	Somatic	0.94	0.65	1.36	0.19	-0.32	0.747	0.86	0
High increasing	Hyperemesis gravidarum	Somatic	0.89	0.51	1.49	0.27	-0.43	0.668	0.807	0
Medium stable	Other conditions or status of the mother complicating pregnancy, childbirth, or the puerperium	Somatic	0.88	0.72	1.08	0.1	-1.24	0.215	0.356	0
High increasing	Vomiting	Somatic	0.88	0.51	1.46	0.27	-0.47	0.64	0.792	0
High increasing	Labor and delivery	Somatic	0.87	0.73	1.03	0.09	-1.6	0.109	0.214	0
Medium stable	Endocrine, nutritional and metabolic diseases complicating pregnancy	Somatic	0.87	0.68	1.13	0.13	-1.06	0.29	0.434	0
Medium stable	Bipolar I disorder	Psychiatric	0.87	0.56	1.37	0.23	-0.59	0.556	0.745	0
Medium stable	Postpartum hemorrhage	Somatic	0.85	0.74	0.97	0.07	-2.34	0.019	0.06	0
Medium stable	Pain in joint	Somatic	0.85	0.57	1.28	0.2	-0.78	0.437	0.599	0
High increasing	False labor	Somatic	0.84	0.51	1.34	0.25	-0.71	0.478	0.65	0
High increasing	Maternal postpartum care and examination	Somatic	0.83	0.69	0.99	0.09	-2.06	0.04	0.104	0
High increasing	Postpartum hemorrhage	Somatic	0.83	0.68	1.02	0.1	-1.77	0.076	0.175	0
High increasing	Excessive menstruation	Somatic	0.83	0.54	1.25	0.21	-0.87	0.385	0.55	0
Medium stable	Dysplasia of cervix	Somatic	0.82	0.6	1.14	0.17	-1.17	0.242	0.39	0
Medium stable	Hemorrhage in early pregnancy	Somatic	0.82	0.56	1.21	0.2	-1	0.316	0.467	0
Medium stable	Maternal postpartum care and examination	Somatic	0.79	0.7	0.9	0.06	-3.63	<0.001	0.002	1
Medium stable	False labor	Somatic	0.79	0.56	1.11	0.17	-1.36	0.175	0.312	0
High increasing	Female infertility	Somatic	0.78	0.56	1.07	0.16	-1.51	0.131	0.237	0
High increasing	Other conditions or status of the mother complicating pregnancy, childbirth, or the puerperium	Somatic	0.77	0.57	1.04	0.15	-1.68	0.093	0.199	0
Medium stable	Other nonmalignant breast conditions	Somatic	0.75	0.54	1.06	0.17	-1.65	0.099	0.204	0
Medium stable	Labor and delivery	Somatic	0.74	0.65	0.83	0.06	-4.87	<0.001	<0.001	1
Medium stable	Corpus luteum cyst or hematoma	Somatic	0.73	0.5	1.09	0.2	-1.55	0.121	0.229	0
High increasing	Abnormal products of conception	Somatic	0.73	0.42	1.2	0.27	-1.21	0.228	0.37	0
High increasing	Disorder of patella	Somatic	0.73	0.4	1.26	0.29	-1.08	0.281	0.432	0
High increasing	Endocrine, nutritional and metabolic diseases complicating pregnancy	Somatic	0.72	0.49	1.05	0.2	-1.64	0.102	0.204	0
Medium stable	Supervision of pregnancy	Somatic	0.71	0.64	0.78	0.05	-6.59	<0.001	<0.001	1
High increasing	Hemorrhage in early pregnancy	Somatic	0.71	0.39	1.25	0.3	-1.13	0.258	0.405	0
High increasing	Varicose veins of lower extremities	Somatic	0.7	0.39	1.21	0.29	-1.22	0.222	0.365	0
Medium stable	Obesity	Somatic	0.68	0.54	0.87	0.12	-3.12	0.002	0.01	1
High increasing	Supervision of pregnancy	Somatic	0.65	0.56	0.75	0.07	-5.81	<0.001	<0.001	1
Medium stable	Varicose veins of lower extremities	Somatic	0.64	0.43	0.95	0.2	-2.24	0.025	0.071	0
High increasing	Known or suspected fetal abnormality affecting management of mother	Somatic	0.64	0.37	1.07	0.27	-1.64	0.102	0.204	0
High increasing	Other nonmalignant breast conditions	Somatic	0.55	0.31	0.93	0.28	-2.11	0.035	0.093	0
High increasing	Obesity	Somatic	0.27	0.16	0.43	0.26	-5.06	<0.001	<0.001	1
Table S7: Results from the association analyses with anorexia nervosa register-based severity index trajectories as exposure and subsequent (five years after first anorexia nervosa diagnosis) phecodes as outcome in females. The "low and stable" group was used as reference group.

### Sheet: Table_S8
Assigned class	PhecodeX label	Category	Odds ratio	95% confidence interval lower	95% confidence interval upper	Standard error	Z	P	Q	Filter Q significant
High increasing	Major depressive disorder	Psychiatric	1.59	1.25	2.01	0.12	3.82	<0.001	0.001	1
High increasing	Obsessive-compulsive disorder	Psychiatric	2.02	1.41	2.89	0.18	3.82	<0.001	0.001	1
High increasing	Iron deficiency anemia	Somatic	3.13	1.77	5.64	0.29	3.89	0	0.001	1
Medium stable	Obesity	Somatic	0.64	0.51	0.82	0.12	-3.61	<0.001	0.003	1
High increasing	Personality disorders	Psychiatric	1.99	1.36	2.91	0.19	3.58	<0.001	0.003	1
High increasing	Schizophrenia	Psychiatric	2.28	1.44	3.64	0.24	3.5	<0.001	0.003	1
High increasing	Anemia	Somatic	2.99	1.63	5.59	0.31	3.52	<0.001	0.003	1
High increasing	Fracture of lower limb	Somatic	2.29	1.42	3.69	0.24	3.42	0.001	0.004	1
High increasing	Asperger's syndrome*	Psychiatric	2.87	1.56	5.38	0.31	3.35	0.001	0.005	1
High increasing	Fracture of upper limb	Somatic	1.82	1.24	2.65	0.19	3.11	0.002	0.011	1
Medium stable	Fracture of lower limb	Somatic	1.82	1.24	2.74	0.2	2.96	0.003	0.018	1
High increasing	Reaction to severe stress, and adjustment disorders	Psychiatric	1.54	1.15	2.07	0.15	2.89	0.004	0.02	1
High increasing	Constipation	Somatic	1.77	1.2	2.6	0.2	2.9	0.004	0.02	1
High increasing	Bacterial infections	Somatic	1.98	1.23	3.18	0.24	2.84	0.005	0.023	1
Medium stable	Anxiety and anxiety disorders	Psychiatric	1.46	1.12	1.94	0.14	2.73	0.006	0.031	1
Medium stable	Fracture of upper limb	Somatic	1.52	1.12	2.07	0.16	2.69	0.007	0.032	1
High increasing	Anxiety and anxiety disorders	Psychiatric	1.61	1.13	2.28	0.18	2.68	0.007	0.032	1
Medium stable	Alcohol abuse and dependence	Psychiatric	1.81	1.19	2.82	0.22	2.71	0.007	0.032	1
Medium stable	Other disorders of bone	Somatic	2.1	1.24	3.75	0.28	2.66	0.008	0.032	1
High increasing	Sprains and strains of wrist and hand	Somatic	2.15	1.22	3.77	0.29	2.67	0.007	0.032	1
Medium stable	Hypokalemia [Hypopotassemia]	Somatic	1.85	1.17	3.02	0.24	2.57	0.01	0.041	1
Medium stable	Bacterial infections	Somatic	1.65	1.13	2.46	0.2	2.55	0.011	0.042	1
Medium stable	Psychoactive substance abuse	Psychiatric	1.7	1.14	2.6	0.21	2.53	0.012	0.044	1
Medium stable	Major depressive disorder	Psychiatric	1.27	1.05	1.53	0.1	2.47	0.013	0.049	1
High increasing	Back pain	Somatic	1.99	1.14	3.44	0.28	2.45	0.014	0.051	0
High increasing	Attention-deficit hyperactivity disorders	Psychiatric	1.57	1.09	2.25	0.18	2.43	0.015	0.052	0
Medium stable	Varicose veins of lower extremities	Somatic	0.63	0.42	0.92	0.2	-2.36	0.018	0.061	0
High increasing	Psychoactive substance withdrawal	Psychiatric	2.27	1.14	4.56	0.35	2.34	0.019	0.063	0
Medium stable	Acute cystitis	Somatic	1.65	1.09	2.54	0.21	2.32	0.02	0.065	0
High increasing	Posttraumatic stress disorder	Psychiatric	1.55	1.04	2.3	0.2	2.18	0.029	0.092	0
High increasing	Fracture of hand or wrist	Somatic	1.54	1.03	2.29	0.2	2.12	0.034	0.101	0
High increasing	Alcohol use disorders	Psychiatric	1.94	1.05	3.59	0.31	2.13	0.033	0.101	0
High increasing	Urinary tract infection [UTI]	Psychiatric	1.62	1.03	2.54	0.23	2.1	0.036	0.106	0
Medium stable	Psychoactive substance dependance	Psychiatric	1.55	1.03	2.39	0.21	2.06	0.039	0.111	0
Medium stable	Alcohol use disorders	Psychiatric	1.68	1.04	2.82	0.25	2.06	0.04	0.111	0
Medium stable	Schizophrenia	Psychiatric	1.51	1.02	2.27	0.2	2.04	0.042	0.114	0
Medium stable	Borderline personality disorder	Psychiatric	1.51	1.02	2.29	0.2	2.03	0.043	0.115	0
High increasing	Cellulitis and abscess	Somatic	1.73	1.01	2.93	0.27	2.01	0.045	0.118	0
Medium stable	Microcytic anemia	Somatic	1.7	1.02	2.97	0.27	1.96	0.05	0.129	0
Medium stable	Pneumonia	Somatic	1.53	1	2.41	0.22	1.89	0.058	0.148	0
High increasing	Chest pain	Somatic	1.52	0.95	2.4	0.23	1.79	0.073	0.182	0
Medium stable	Obsessive-compulsive disorder	Psychiatric	1.32	0.98	1.79	0.15	1.77	0.076	0.186	0
High increasing	Fever	Somatic	1.75	0.92	3.27	0.32	1.74	0.082	0.196	0
High increasing	Disorder of patella	Somatic	0.62	0.34	1.06	0.29	-1.66	0.097	0.218	0
Medium stable	Pain in limb	Somatic	1.34	0.95	1.9	0.18	1.66	0.097	0.218	0
High increasing	Avoidant personality disorder	Psychiatric	1.47	0.93	2.3	0.23	1.68	0.092	0.218	0
Medium stable	Iron deficiency	Somatic	1.53	0.94	2.58	0.26	1.66	0.097	0.218	0
High increasing	Varicose veins of lower extremities	Somatic	0.63	0.35	1.09	0.29	-1.59	0.112	0.247	0
Medium stable	Anemia	Somatic	1.54	0.9	2.75	0.28	1.52	0.128	0.276	0
High increasing	Abdominal pain	Somatic	1.19	0.95	1.48	0.11	1.5	0.135	0.278	0
Medium stable	Posttraumatic stress disorder	Psychiatric	1.27	0.93	1.75	0.16	1.49	0.137	0.278	0
High increasing	Pain in limb	Somatic	1.41	0.9	2.19	0.23	1.51	0.13	0.278	0
High increasing	Disorders of muscle	Somatic	1.54	0.87	2.71	0.29	1.5	0.133	0.278	0
Medium stable	Cancer (solid tumor, excluding BCC)	Somatic	1.29	0.92	1.81	0.17	1.46	0.143	0.283	0
Medium stable	Iron deficiency anemia	Somatic	1.48	0.89	2.57	0.27	1.46	0.144	0.283	0
Medium stable	Reaction to severe stress, and adjustment disorders	Psychiatric	1.18	0.94	1.5	0.12	1.41	0.158	0.302	0
High increasing	Bipolar disorder	Psychiatric	1.46	0.86	2.46	0.27	1.42	0.155	0.302	0
High increasing	Fracture of foot and toe	Somatic	1.36	0.88	2.08	0.22	1.4	0.162	0.305	0
Medium stable	Cellulitis and abscess	Somatic	1.34	0.88	2.09	0.22	1.33	0.184	0.338	0
High increasing	Hypothyroidism (not specified as secondary)	Somatic	1.34	0.86	2.07	0.22	1.33	0.183	0.338	0
Medium stable	Pain in joint	Somatic	0.77	0.52	1.14	0.2	-1.31	0.19	0.339	0
Medium stable	Generalized anxiety disorder	Somatic	1.32	0.88	2.02	0.21	1.31	0.19	0.339	0
High increasing	Bipolar I disorder	Psychiatric	1.4	0.83	2.32	0.26	1.3	0.194	0.341	0
High increasing	Acute cystitis	Somatic	1.44	0.81	2.51	0.29	1.29	0.198	0.344	0
Medium stable	Bipolar I disorder	Psychiatric	0.76	0.49	1.18	0.22	-1.25	0.212	0.364	0
Medium stable	Gallstones [Cholelithiasis]	Somatic	1.25	0.87	1.81	0.19	1.18	0.237	0.4	0
Medium stable	Chronic pain	Somatic	1.17	0.9	1.53	0.13	1.17	0.241	0.402	0
Medium stable	Acute upper respiratory infection	Somatic	1.32	0.84	2.13	0.24	1.17	0.244	0.402	0
Medium stable	Fever	Somatic	1.35	0.82	2.29	0.26	1.14	0.254	0.413	0
High increasing	General symptoms and other findings	Somatic	1.28	0.82	1.97	0.22	1.1	0.27	0.435	0
Medium stable	Constipation	Somatic	1.19	0.87	1.65	0.16	1.06	0.291	0.463	0
Medium stable	Fracture of foot and toe	Somatic	1.19	0.85	1.67	0.17	1.01	0.313	0.491	0
Medium stable	Back pain	Somatic	1.27	0.8	2.05	0.24	1	0.318	0.494	0
High increasing	Generalized anxiety disorder	Somatic	1.31	0.75	2.26	0.28	0.98	0.329	0.506	0
High increasing	Pain	Somatic	1.25	0.76	2.01	0.25	0.91	0.364	0.553	0
High increasing	Vomiting	Somatic	0.79	0.46	1.31	0.27	-0.87	0.386	0.57	0
Medium stable	Autoimmune disease	Somatic	0.89	0.69	1.16	0.13	-0.85	0.393	0.57	0
Medium stable	Hypothyroidism (not specified as secondary)	Somatic	1.16	0.83	1.64	0.17	0.86	0.39	0.57	0
High increasing	Functional intestinal disorder	Somatic	1.33	0.68	2.52	0.33	0.86	0.392	0.57	0
High increasing	Sprains and strains of knee and leg	Somatic	0.8	0.46	1.34	0.27	-0.82	0.414	0.594	0
Medium stable	Personality disorders	Psychiatric	1.13	0.82	1.57	0.17	0.73	0.468	0.66	0
High increasing	Asthma	Somatic	1.18	0.74	1.85	0.23	0.72	0.47	0.66	0
Medium stable	Dyspnea [Shortness of breath]	Somatic	1.15	0.78	1.72	0.2	0.71	0.478	0.664	0
Medium stable	Chest pain	Somatic	1.14	0.79	1.67	0.19	0.7	0.484	0.665	0
Medium stable	Fracture of hand or wrist	Somatic	1.12	0.81	1.56	0.17	0.69	0.492	0.669	0
Medium stable	Abdominal pain	Somatic	0.94	0.8	1.12	0.09	-0.65	0.515	0.693	0
Medium stable	Asperger's syndrome*	Psychiatric	1.21	0.69	2.19	0.29	0.64	0.524	0.699	0
High increasing	Gallstones [Cholelithiasis]	Somatic	0.84	0.47	1.44	0.28	-0.6	0.547	0.713	0
Medium stable	Functional intestinal disorder	Somatic	0.85	0.5	1.46	0.27	-0.61	0.543	0.713	0
Medium stable	Disorder of patella	Somatic	0.9	0.63	1.29	0.18	-0.6	0.551	0.713	0
High increasing	Intervertebral disc disorder	Somatic	1.17	0.67	1.99	0.27	0.58	0.56	0.718	0
High increasing	Derangement of meniscus	Somatic	1.17	0.62	2.14	0.31	0.5	0.615	0.774	0
High increasing	Acute upper respiratory infection	Somatic	1.18	0.61	2.2	0.32	0.51	0.612	0.774	0
Medium stable	General symptoms and other findings	Somatic	0.92	0.65	1.31	0.18	-0.48	0.63	0.784	0
Medium stable	Sprains and strains of knee and leg	Somatic	0.92	0.64	1.33	0.19	-0.46	0.646	0.789	0
Medium stable	Attention-deficit hyperactivity disorders	Psychiatric	1.07	0.8	1.45	0.15	0.47	0.641	0.789	0
Medium stable	Viral infections	Somatic	0.94	0.71	1.26	0.15	-0.4	0.688	0.833	0
Medium stable	Asthma	Somatic	0.93	0.66	1.34	0.18	-0.38	0.708	0.842	0
High increasing	Chronic pain	Somatic	1.07	0.74	1.53	0.19	0.38	0.701	0.842	0
High increasing	Cancer (solid tumor, excluding BCC)	Somatic	0.92	0.55	1.49	0.25	-0.34	0.731	0.861	0
Medium stable	Psychoactive substance withdrawal	Psychiatric	1.11	0.6	2.11	0.32	0.33	0.744	0.869	0
Medium stable	Bipolar disorder	Psychiatric	0.94	0.61	1.46	0.22	-0.29	0.77	0.881	0
Medium stable	Avoidant personality disorder	Psychiatric	1.05	0.74	1.53	0.19	0.29	0.774	0.881	0
High increasing	Sprains and strains of ankle and foot	Somatic	1.09	0.63	1.83	0.27	0.3	0.76	0.881	0
Medium stable	Urinary tract infection [UTI]	Somatic	1.05	0.72	1.54	0.19	0.26	0.792	0.886	0
Medium stable	Derangement of meniscus	Somatic	1.07	0.67	1.72	0.24	0.27	0.79	0.886	0
Medium stable	Intervertebral disc disorder	Somatic	0.95	0.63	1.45	0.21	-0.24	0.808	0.888	0
High increasing	Autoimmune disease	Somatic	0.96	0.67	1.35	0.18	-0.24	0.81	0.888	0
Medium stable	Pain	Somatic	0.96	0.66	1.4	0.19	-0.23	0.814	0.888	0
Medium stable	Melanocytic nevi*	Somatic	0.95	0.61	1.5	0.23	-0.2	0.838	0.907	0
High increasing	Carpal tunnel syndrome	Somatic	0.95	0.53	1.64	0.29	-0.17	0.863	0.913	0
High increasing	Viral infections	Somatic	1.03	0.7	1.51	0.2	0.17	0.865	0.913	0
Medium stable	Disorders of muscle	Somatic	1.04	0.66	1.68	0.24	0.17	0.862	0.913	0
High increasing	Pain in joint	Somatic	0.97	0.56	1.61	0.27	-0.13	0.896	0.938	0
Medium stable	Sprains and strains of ankle and foot	Somatic	0.98	0.66	1.47	0.2	-0.12	0.907	0.943	0
Medium stable	Sprains and strains of wrist and hand	Somatic	1.02	0.62	1.72	0.26	0.09	0.924	0.945	0
Medium stable	Vomiting	Somatic	1.02	0.72	1.45	0.18	0.09	0.927	0.945	0
High increasing	Melanocytic nevi*	Somatic	1.03	0.55	1.85	0.31	0.09	0.931	0.945	0
High increasing	Dyspnea [Shortness of breath]	Somatic	1.01	0.57	1.72	0.28	0.02	0.984	0.991	0
Medium stable	Carpal tunnel syndrome	Somatic	1	0.67	1.51	0.21	0.01	0.994	0.994	0
High increasing	Obesity	Somatic	0.24	0.14	0.38	0.26	-5.52	<0.001	<0.001	1
Medium stable	Osteoporosis	Somatic	2.44	1.62	3.79	0.22	4.14	<0.001	<0.001	1
High increasing	Borderline personality disorder	Psychiatric	2.87	1.84	4.51	0.23	4.63	<0.001	<0.001	1
High increasing	Psychoactive substance abuse	Psychiatric	3.07	1.95	4.9	0.23	4.79	<0.001	<0.001	1
High increasing	Psychoactive substance dependance	Psychiatric	3.07	1.95	4.9	0.23	4.79	<0.001	<0.001	1
High increasing	Pneumonia	Somatic	3.08	1.91	5.03	0.25	4.58	<0.001	<0.001	1
High increasing	Iron deficiency	Somatic	3.15	1.83	5.52	0.28	4.1	<0.001	<0.001	1
High increasing	Alcohol abuse and dependence	Psychiatric	3.16	1.96	5.15	0.24	4.7	<0.001	<0.001	1
High increasing	Microcytic anemia	Somatic	3.42	1.93	6.2	0.3	4.15	<0.001	<0.001	1
High increasing	Hypokalemia [Hypopotassemia]	Somatic	4.11	2.52	6.89	0.26	5.53	<0.001	<0.001	1
High increasing	Other disorders of bone	Somatic	4.35	2.45	8.01	0.3	4.91	<0.001	<0.001	1
High increasing	Osteoporosis	Somatic	4.94	3.17	7.88	0.23	6.91	<0.001	<0.001	1
Table S8: Results from the association analyses with anorexia nervosa register-based severity trajectories as exposure and subsequent (five years after first anorexia nervosa diagnosis) phecodes as outcome in both sexes. Phecodes that are specific to only one of the sexes are removed from these analyses. The "low and stable" group was used as reference group.
